# Genome-wide association study stratified by *MAPT* haplotypes identifies potential novel loci in Parkinson’s disease

**DOI:** 10.1101/2023.04.14.23288478

**Authors:** Konstantin Senkevich, Sara Bandres-Ciga, Alejandro Cisterna-García, Eric Yu, Bernabe I. Bustos, Lynne Krohn, Steven J. Lubbe, Juan A. Botía, the International Parkinson’s Disease Genomics Consortium (IPDGC), Ziv Gan-Or

## Abstract

**Objective:** To identify genetic factors that may modify the effects of the *MAPT* locus in Parkinson’s disease (PD).

**Methods:** We used data from the International Parkinson’s Disease Genomics Consortium (IPDGC) and the UK biobank (UKBB). We stratified the IPDGC cohort for carriers of the H1/H1 genotype (PD patients n=8,492 and controls n=6,765) and carriers of the H2 haplotype (with either H1/H2 or H2/H2 genotypes, patients n=4,779 and controls n=4,849) to perform genome-wide association studies (GWASs). Then, we performed replication analyses in the UKBB data. To study the association of rare variants in the new nominated genes, we performed burden analyses in two cohorts (Accelerating Medicines Partnership – Parkinson Disease and UKBB) with a total sample size PD patients n=2,943 and controls n=18,486.

**Results:** We identified a novel locus associated with PD among *MAPT* H1/H1 carriers near *EMP1* (rs56312722, OR=0.88, 95%CI= 0.84-0.92, p= 1.80E-08), and a novel locus associated with PD among *MAPT* H2 carriers near *VANGL1* (rs11590278, OR=1.69 95%CI=1.40-2.03, p= 2.72E-08). Similar analysis of the UKBB data did not replicate these results and rs11590278 near *VANGL1* did have similar effect size and direction in carriers of H2 haplotype, albeit not statistically significant (OR= 1.32, 95%CI= 0.94-1.86, p=0.17). Rare *EMP1* variants with high CADD scores were associated with PD in the *MAPT* H2 stratified analysis (p=9.46E-05), mainly driven by the p.V11G variant.

**Interpretation:** We identified several loci potentially associated with PD stratified by *MAPT* haplotype and larger replication studies are required to confirm these associations.
