## Supplementary Table for "Genome-wide association study stratified by *MAPT* haplotypes identifies potential novel loci in Parkinson’s disease"

### Sheet: supplementary table 1_Demograph
Study	Cases (N)	Controls (N)	Total (N)	Case age at onset (mean, SD in years)	Control age at last exam (mean, SD in years)	Female cases (%)	Female control (%)
Baylor College of Medicine / University of Maryland	763	189	952	64.83 (10.13)	65.48 (8.29)	33.9	70.3
Finnish Parkinson's	377	492	869	55.27 (5.63)	92.35 (3.86)	45.62	78.9
McGill Parkinson's	580	905	1485	65.71 (9.80)	55.79 (10.69)	34.54	48.4
Oslo Parkinson's Disease Study	476	462	938	65.32 (9.28)	61.85 (11.06)	35.71	42.21
SPAIN	4033	2816	6849	61.43 (14.29)	59.27 (16.07)	42.32	53.01
UK-GWAS	1478	NA	1478	64.07 (12.03)	NA	38.5	NA
Vance	619	298	917	77.46 (8.41)	81.96 (12.80)	27.74	50.84
Dutch	765	1982	2747	54.89 (11.00)	53.53 (5.99)	36.47	55.75
Germany	641	935	1576	55.62 (11.48)	47.41 (12.38)	38.06	47.59
NIA	841	3001	3842	58.09 (12.92)	63.30 (10.05)	40.54	52.68
PROPARK	230	NA	230	55.78 (10.03)	NA	32.17	NA
PROBAND	1810	NA	1810	66.26 (9.19)	NA	35.08	NA
TUBI	658	534	1192	59.94 (11.18)	67.46 (8.39)	36.04	57.93
TOTAL	13271	11614	24885
SD- standard deviation

### Sheet: Suppl table 2 AAO
Supplementary Table 2. Effect of novel SNPs EMP1 (rs56312722) and VANGL1 (rs11590278) variants on Parkinson's disease Age at onset in MAPT stratified cohorts
Carriers of the MAPT H1/H1 haplotype
SNP	gene	p	beta	SE
rs56312722	EMP1	0.63	0.09	0.19
rs11590278	VANGL1	0.58	0.3	0.55
Carriers of the MAPT H2 haplotype
SNP	gene	p	beta	SE
rs56312722	EMP1	0.82	-0.06	0.25
rs11590278	VANGL1	0.77	0.21	0.72

### Sheet: Suppl table 3_Burden test
Supplementary Table 3. Burden analysis of rare EMP1 and VANGL1 variants in MAPT stratified cohorts
Rare EMP1 variants burden analysis
Non stratified cohort		Nonsynonymous	CADD score >20
UKBB	N cases= 602 N controls= 15,000	0.0013755	0.000389
AMP_PD	N cases= 2,341 N controls= 3,486	0.776408	0.336924
meta-analysis		0.0734448	0.00448697
MAPT H2 haplotype carriers		Nonsynonymous	CADD score >20
UKBB	N cases= 215 N controls= 6,081	0.0378637	0.00397
AMP_PD	N cases=786 N controls= 1,438	0.219854	0.0177172
meta-analysis		0.0114577	9.46461e-05
MAPT H1/H1 haplotype		Nonsynonymous	CADD score >20
UKBB	N cases= 387 N controls= 8,919	0.0035729	0.0199081
AMP_PD	N cases= 1,555 N controls= 2,048	0.622904	0.757922
meta-analysis		0.317465	0.699916
Rare VANGL1 variants burden analysis
Non stratified cohort		Nonsynonymous	CADD score >20
UKBB	N cases= 602 N controls= 15,000	0.738145	0.681918
AMP_PD	N cases= 2,341 N controls= 3,486	0.666967	0.333688
meta-analysis		0.898192	0.732052
MAPT H2 haplotype carriers		Nonsynonymous	CADD score >20
UKBB	N cases= 215 N controls= 6,081	0.418416	0.695982
AMP_PD	N cases=786 N controls= 1,438	1	0.880026
meta-analysis		1	0.764874
MAPT H1/H1 haplotype		Nonsynonymous	CADD score >20
UKBB	N cases= 387 N controls= 8,919	0.61413	0.192659
AMP_PD	N cases= 1,555 N controls= 2,048	0.633195	0.590517
meta-analysis		0.630482	0.360462

### Sheet: Suppl table 4_high CADD vars
	EMP1 variants with CADD score >20					GnomAD Exomes_controls	Non stratified analysis
Cohort	SNP	Protein change	Chr:pos	A1	A2	Frequency	F_A	F_U	P	OR	N_cases	N_controls
UKBB	rs147282605	p.Val11Gly	12:13211542	G	T	0.001223	0.004153	0.0006335	6.969e-05	8.495	5	19
UKBB	rs1307879296	p.Trp28Ter	12:13213484	A	G	4.677e-05	0	3.334e-05	NA	NA	0	1
AMP_PD	rs147282605	p.Val11Gly	12:13211542	G	T	0.001223	0.001709	0.001147	0.3437	1.617	8	8
AMP_PD	rs35705378	p.Gly131Ser	12:13214608	A	G	2.338e-05	0.0004272	0.0002869	0.5131	1.945	2	2
	EMP1 variants with CADD score >20					GnomAD Exomes_controls	MAPT H2 haplotype
Cohort	SNP	Protein change	Chr:pos	A1	A2	Frequency	F_A	F_U	P	OR	N_cases	N_controls
UKBB	rs147282605	p.Val11Gly	12:13211542	G	T	0.001223	0.006977	0.0009867	0.001927	8.618	3	12
UKBB	rs1307879296	p.Trp28Ter	12:13213484	A	G	4.677e-05	0	0	NA	NA	0	0
AMP_PD	rs147282605	p.Val11Gly	12:13211542	G	T	0.001223	0.003181	0.0006954	0.03599	5.915	5	2
AMP_PD	rs35705378	p.Gly131Ser	12:13214608	A	G	2.338e-05	0.0006361	0.0003477	0.4633	2.831	1	1
	EMP1 variants with CADD score >20					GnomAD Exomes_controls	MAPT H1/H1 haplotype
Cohort	SNP	Protein change	Chr:pos	A1	A2	Frequency	F_A	F_U	P	OR	N_cases	N_controls
UKBB	rs147282605	p.Val11Gly	12:13211542	G	T	0.001223	0.002584	0.0003926	0.006643	6.596	2	7
UKBB	rs1307879296	p.Trp28Ter	12:13213484	A	G	4.677e-05	0	5.606e-05	NA	NA	0	1
AMP_PD	rs147282605	p.Val11Gly	12:13211542	G	T	0.001223	0.0009646	0.001465	0.5515	0.6582	3	6
AMP_PD	rs35705378	p.Gly131Ser	12:13214608	A	G	2.338e-05	0.0003215	0.0002441	0.8451	1.317	1	1
